# Strain-Level Genetic Heterogeneity and Colonization Dynamics Drive Microbiome Therapeutic Efficacy

**DOI:** 10.1101/2025.08.16.25333785

**Authors:** Kai Chen, Yina Liu, Jie Rong, Ningbin Dai, Caihua Xu, Heng Li, Ling Zhong, Baoyan Wang, Zhen Ji, Shichang Xie, Yangzuo Xu, Fulin Yang, Jing Wang, Dapeng Li, Yulan Gu, Xiumin Zhou, Yan Li, Minbin Chen, Yanan Chen, Wei Li, Zaixiang Tang, Jun Cai, Jiancheng Xu, Shuting Xia, Qimin Zhan, Zhemin Zhou

**Author notes:** These authors contributed equally (Kai Chen, Yina Liu, Jie Rong, Ningbin Dai, Caihua Xu). Correspondence: Jiancheng Xu; Shuting Xia; Qimin Zhan; Zhemin Zhou.

## Abstract

Fecal microbiota transplantation (FMT) has shown immunotherapeutic promise across multiple malignancies, yet its clinical efficacy in non-small-cell lung cancer (NSCLC) remains unexplored. Here, we report results from a single-arm trial demonstrating that FMT significantly enhances anti-PD-1 efficacy and prolongs progression-free survival in patients with advanced PD-L1-negative NSCLC. To understand the mechanistic basis of variable FMT outcomes, we developed a high-resolution strain-tracking framework and analyzed over 2,000 samples from FMT and longitudinal studies across NSCLC, melanoma, inflammatory bowel syndrome, recurrent *Clostridioides difficile* infection, type 2 diabetes, and healthy individuals.

Our analysis reveals that genetically distinct strains within the same bacterial species exert opposing therapeutic effects, explaining contradictory findings in previous reports. We discovered universal ecological principles governing strain persistence and engraftment that transcend disease contexts: engraftment success correlates with species-intrinsic fitness traits encoded in core metabolic and immune evasion pathways. Phylogenetic analysis revealed that key species segregate into functionally distinct clades with divergent clinical associations. Longitudinal tracking demonstrated that successful colonization by beneficial strain variants strongly associates with positive clinical outcomes. By integrating colonization dynamics with functional genomics, we identified 39 priority species exhibiting robust engraftment potential and strain-specific therapeutic effects as candidates for precision microbiome therapeutics. These findings establish a strain-function-efficacy paradigm that resolves inconsistent clinical outcomes in microbiome interventions and provides a framework for next-generation therapeutic development.
