## Supplemental Table 2 for "Strain-Level Genetic Heterogeneity and Colonization Dynamics Drive Microbiome Therapeutic Efficacy"

### Sheet: 39 candidates
Prefix	persistence rate	P-value of heterogeneity
Alistipes_A_hominis	0.9525	0.013895467183574484
Alistipes_communis	0.91	6.384753236921004e-05
Butyribacter_intestini	0.89	0.0018692368121646652
Sutterella_wadsworthensis_A	0.86	0.0028280474965183267
Alistipes_putredinis	0.845	0.006841156070846566
Odoribacter_splanchnicus	0.835	0.0003286159247407605
Bacteroides_caccae	0.823333	0.018212687934056504
Parabacteroides_merdae	0.82	0.0050631818546771346
Barnesiella_intestinihominis	0.82	0.0037133749954452178
Roseburia_hominis	0.815	0.003000577218285505
Phocaeicola_dorei	0.815	0.005585938790724554
Alistipes_shahii	0.815	0.0011006016638043237
Gemmiger_qucibialis	0.81	0.00244162193536257
Eubacterium_G_ventriosum	0.8	0.047528224336133906
Alistipes_onderdonkii	0.8	0.0003040532512488259
Bacteroides_faecis	0.786667	0.03275910273922411
Mediterraneibacter_torques	0.7725	0.025703162201133
Bacteroides_eggerthii	0.77	0.04401506370237229
Alistipes_A_indistinctus	0.77	0.010667633504055418
Faecalibacterium_prausnitzii	0.7675	0.012377467495923056
Collinsella_aerofaciens	0.74	0.006602911310614079
Phocaeicola_massiliensis	0.735	0.032002830426519635
Bacteroides_uniformis	0.735	0.01473229791829056
Faecalibacterium_duncaniae	0.7325	0.03889799897402879
Phocaeicola_vulgatus	0.7225	0.006356694752748582
Otoolea_fessa	0.72	0.0015357890312103217
Mediterraneibacter_faecis	0.72	0.024229367075837005
Mediterraneibacter_lactaris	0.713333	0.007371255903120266
Bacteroides_nordii	0.713333	0.04537068581713488
Lachnospira_eligens_A	0.71	0.02675580461684124
Ellagibacter_isourolithinifaciens	0.71	0.03679020338103978
Hominilimicola_fabiformis	0.6975	0.008258743342460906
Agathobacter_faecis	0.695	0.012960094692402668
Faecalibacterium_duncaniae_new	0.6925	0.03068716712204278
Alistipes_senegalensis	0.6925	1.5250566056668191e-06
Coprobacter_fastidiosus	0.69	0.010213147556001223
Acetatifactor_intestinalis	0.69	0.0017871347424339712
Eubacterium_F_sp003491505	0.686667	0.018867931627549406
Blautia_wexlerae	0.676667	0.00464878957572723

### Sheet: 菌株筛选
Prefix	IBS	LUAD	MEL	rCDI	总计	type
Prevotella_copri_C		1			1	HLC
Porcipelethomonas_ammoniilytica	1				1	HLC
Phocaeicola_plebeius_A		1			1	HLC
Phocaeicola_plebeius		1			1	HLC
Phocaeicola_coprocola	1	1			1	HLC
Phascolarctobacterium_A_succinatutens		1			1	HLC
Phascolarctobacterium_A_sp934203365		1			1	HLC
Mitsuokella_multacida		1			1	HLC
Dialister_hominis		1			1	HLC
Desulfovibrio_sp900556755		1			1	HLC
Desulfovibrio_fairfieldensis			1		1	HLC
Cloacibacillus_porcorum		1			1	HLC
CAG-266_sp019117495				1	1	HLC
Bacteroides_zhangwenhongii		1			1	HLC
Bacteroides_clarus	1				1	HLC
Acidaminococcus_massiliensis		1			1	HLC
Alistipes_A_hominis	0.88	0.93	1	1	0.9525	HLC
Dialister_succinatiphilus		1		0.9	0.95	HLC
Megasphaera_sp000417505		1		0.89	0.945	HLC
Paraprevotella_xylaniphila	0.94				0.94	HLC
Tidjanibacter_inops	0.83	1			0.915	HLC
Blautia_stercoris		0.91			0.91	HLC
Alistipes_communis	0.87	0.87	0.9	1	0.91	HLC
Segatella_copri		0.8	1		0.9	HLC
Parabacteroides_johnsonii		0.8		1	0.9	HLC
Megamonas_funiformis		0.89			0.89	HLC
Coprococcus_ammoniilyticus		0.89			0.89	HLC
Butyribacter_intestini		0.89			0.89	HLC
Allisonella_histaminiformans		0.89			0.89	HLC
Phocaeicola_fibrisolvens	0.88				0.88	HLC
Bifidobacterium_bifidum		0.88			0.88	HLC
Blautia_sp._HCN-1074		0.87			0.87	HLC
Ruminococcus_C_callidus	0.87	1	0.83	0.75	0.8625	HLC
Sutterella_wadsworthensis_A	0.71	1		0.87	0.86	HLC
Sutterella_wadsworthensis	0.71	1		0.87	0.86	HLC
Oxalobacter_aliiformigenes	0.86	1		0.72	0.86	HLC
Alistipes_putredinis	0.9	0.82	0.8	0.86	0.845	HLC
Odoribacter_splanchnicus	0.85	0.82	0.67	1	0.835	HLC
Alistipes_A_ihumii	0.89	0.75	0.7	1	0.835	HLC
Coprococcus_aceti	1	0.9		0.6	0.833333	HLC
Holdemanella_sp900556915		0.83		0.83	0.83	HLC
Bilophila_wadsworthia	0.53	0.94	0.83	1	0.825	HLC
Bacteroides_caccae	0.82	1	0.65		0.823333	HLC
Parabacteroides_merdae	0.85	0.86	0.75		0.82	HLC
Barnesiella_intestinihominis	1	0.87	0.55	0.86	0.82	HLC
Ruminococcus_E_bromii_B	0.92	0.92	0.61		0.816667	HLC
Ruminococcus_E_bromii	0.92	0.91	0.62		0.816667	HLC
Roseburia_hominis	0.62	0.88	0.76	1	0.815	HLC
Phocaeicola_dorei	0.65	0.81	0.8	1	0.815	HLC
Phascolarctobacterium_faecium	0.49	1	0.77	1	0.815	HLC
Butyricimonas_faecalis	0.88	0.75			0.815	HLC
Alistipes_shahii	0.89	0.94	0.63	0.8	0.815	HLC
Gemmiger_qucibialis	0.74	0.88	0.73	0.89	0.81	HLC
Wujia_chipingensis	1	0.88	0.6	0.75	0.8075	HLC
Eubacterium_G_ventriosum	0.77	0.93	0.7		0.8	HLC
Dialister_invisus	1		0.54	0.86	0.8	HLC
Alistipes_onderdonkii	0.9	0.87	0.68	0.75	0.8	HLC
Ligilactobacillus_ruminis		0.83		0.75	0.79	HLC
Hominimerdicola_aceti	0.93	1	0.41	0.81	0.7875	HLC
Bacteroides_faecis	0.94	0.84	0.58		0.786667	HLC
Victivallis_vadensis		0.57		1	0.785	HLC
Paratractidigestivibacter_faecalis		1		0.57	0.785	HLC
Ligilactobacillus_salivarius		1		0.57	0.785	HLC
Mesosutterella_multiformis		0.78			0.78	HLC
Mediterraneibacter_torques	0.53	1	0.89	0.67	0.7725	HLC
Bacteroides_eggerthii	1	0.91	0.17	1	0.77	HLC
Alistipes_A_indistinctus	0.72	0.74	0.75	0.87	0.77	HLC
Faecalibacterium_prausnitzii	0.68	1	0.76	0.63	0.7675	HLC
Bacteroides_cellulosilyticus	0.88	0.69	0.7		0.756667	HLC
Parabacteroides_distasonis	0.65	0.94	0.7	0.73	0.755	HLC
Prevotella_stercorea		1		0.5	0.75	HLC
Prevotella_sp934191715		0.75			0.75	HLC
Pararoseburia_lenta		0.75			0.75	HLC
Oliverpabstia_faecicola		1		0.5	0.75	HLC
Fusobacterium_A_mortiferum				0.75	0.75	HLC
Frisingicoccus_caecimuris			0.75		0.75	HLC
Brotaphodocola_sp003506385		0.75			0.75	HLC
Roseburia_C_amylophila	0.5	0.67	0.82	1	0.7475	HLC
Collinsella_aerofaciens	0.65	0.81	0.87	0.63	0.74	HLC
Bacteroides_finegoldii		0.73	0.75		0.74	HLC
Phocaeicola_massiliensis	0.89	0.9	0.41	0.74	0.735	HLC
Bacteroides_uniformis	0.5	0.94	0.95	0.55	0.735	HLC
Bacteroides_thetaiotaomicron	0.67	0.76	0.73	0.78	0.735	HLC
Bacteroides_fragilis		0.9	0.57		0.735	HLC
Faecalibacterium_duncaniae	0.61	0.88	0.71	0.73	0.7325	HLC
Butyricimonas_virosa	0.66	0.78	0.8	0.67	0.7275	HLC
Parabacteroides_goldsteinii	0.6	0.71		0.87	0.726667	HLC
Lachnospira_eligens	0.53	1	0.67	0.7	0.725	HLC
Phocaeicola_vulgatus	0.63	0.94	0.85	0.47	0.7225	HLC
Otoolea_fessa	0.41	0.88	0.7	0.89	0.72	HLC
Mediterraneibacter_faecis	0.61	0.87	0.73	0.67	0.72	HLC
Collinsella_aerofaciens_H				0.72	0.72	HLC
Mediterraneibacter_lactaris	0.64	0.93	0.57		0.713333	HLC
Bacteroides_nordii	0.53	0.61	1		0.713333	HLC
Ruminococcus_E_intestinalis		1		0.42	0.71	HLC
Lachnospira_eligens_A	0.47	1	0.66	0.71	0.71	HLC
Ellagibacter_isourolithinifaciens	0.67	0.75			0.71	HLC
Bacteroides_hominis		0.71			0.71	HLC
Acidaminococcus_intestini	1		0.85	0.27	0.706667	HLC
Agathobacter_rectalis	0.63	0.94	0.8	0.44	0.7025	HLC
Pseudobutyricicoccus_sp003477405		0.73	0.51	0.86	0.7	HLC
Monoglobus_pectinilyticus		1	0.4		0.7	HLC
Hominilimicola_fabiformis	0.5	0.76	0.67	0.86	0.6975	HLC
Anaerobutyricum_hallii	0.67	0.88	0.37	0.87	0.6975	HLC
Methanobrevibacter_smithii	0.89	0.87	0.33		0.696667	HLC
Anaerotignum_faecicola	0.34	0.87	0.88		0.696667	HLC
Agathobacter_faecis	0.7	0.94	0.69	0.45	0.695	HLC
Faecalibacterium_duncaniae_new	0.67	0.82	0.64	0.64	0.6925	HLC
Alistipes_senegalensis	0.87	0.72	0.89	0.29	0.6925	HLC
Coprobacter_fastidiosus	0.38	1			0.69	HLC
Bariatricus_comes	0.53	0.82	0.86	0.55	0.69	HLC
Acetatifactor_intestinalis	0.54	0.94	0.62	0.66	0.69	HLC
Eubacterium_F_sp003491505	0.78	0.89	0.39		0.686667	HLC
Paraprevotella_clara		1	0.37		0.685	HLC
Blautia_wexlerae		0.87	0.33	0.83	0.676667	HLC
Alistipes_finegoldii	0.81	0.6	0.61		0.673333	HLC
Roseburia_D_yibonii	0.67				0.67	HLC
Prevotella_sp015074785		0.67			0.67	HLC
Prevotella_copri_E		1		0.34	0.67	HLC
Parabacteroides_segnis		0.67			0.67	HLC
Holdemanella_biformis		1		0.34	0.67	HLC
Bacteroides_intestinalis_A		0.67			0.67	HLC
Anaerotignum_lactatifermentans			0.67		0.67	HLC
Coprobacter_secundus	0.45	0.8		0.75	0.666667	HLC
Dorea_A_longicatena	0.58	0.9	0.57	0.6	0.6625	MLC
Lachnospira_hominis	0.5	0.89	0.5	0.75	0.66	MLC
Hominenteromicrobium_mulieris	0.41	0.6	0.82	0.8	0.6575	MLC
Gemmiger_formicilis	0.55	0.88	0.7	0.5	0.6575	MLC
Bacteroides_stercoris	1	1	0.5	0.12	0.655	MLC
Evtepia_gabavorous	0.39	0.82	0.69	0.7	0.65	MLC
Roseburia_intestinalis	0.47	0.91	0.53	0.67	0.645	MLC
Acetatifactor_acetigignens	0.47	0.77	0.5	0.84	0.645	MLC
Prevotella_copri_A		0.91		0.37	0.64	MLC
Limosilactobacillus_fermentum		0.43		0.85	0.64	MLC
Blautia_A_caecimuris			0.27	1	0.635	MLC
Bifidobacterium_adolescentis	0.62	0.92	0.41	0.59	0.635	MLC
Faecalibacillus_intestinalis	0.5	0.7	0.75	0.57	0.63	MLC
Lachnospira_sp003451515	0.5	0.75			0.625	MLC
Dysosmobacter_segnis	0.47	0.81	0.72	0.5	0.625	MLC
Akkermansia_muciniphila	0.9	0.91	0.47	0.21	0.6225	MLC
Slackia_isoflavoniconvertens	0.5	0.74			0.62	MLC
Hominisplanchenecus_faecis	0.43	0.58	0.86	0.6	0.6175	MLC
Butyricimonas_faecihominis		0.67		0.56	0.615	MLC
Anaerostipes_hadrus	0.5	0.77	0.5	0.69	0.615	MLC
Faecalibacterium_sp._HTF-75H	0.26	0.75	0.83		0.613333	MLC
Roseburia_rectibacter		0.61			0.61	MLC
Coprococcus_A_catus_A	0.2	0.76		0.86	0.606667	MLC
Dorea_A_amylophila	0.36	0.82		0.62	0.6	MLC
Borkfalkia_ceftriaxoniphila			0.6		0.6	MLC
Faecalibacterium_longum	0.42	0.77	0.69	0.5	0.595	MLC
Bacteroides_ovatus	0.47	0.82	0.79	0.3	0.595	MLC
Enterocloster_clostridioformis			0.4	0.78	0.59	MLC
Limosilactobacillus_mucosae		0.5		0.67	0.585	MLC
Eubacterium_G_sp000434315	0.25	0.92			0.585	MLC
Bifidobacterium_dentium		0.67		0.5	0.585	MLC
Schaedlerella_hominis	0.25	0.7		0.8	0.583333	MLC
Collinsella_sp003469185	0	0.75		1	0.583333	MLC
Bifidobacterium_longum	0.47	0.88	0.27	0.67	0.5725	MLC
Blautia_A_obeum	0.16	0.77	0.5	0.85	0.57	MLC
Dorea_formicigenerans	0.37	0.82	0.4	0.67	0.565	MLC
Schaedlerella_glycyrrhizinilytica_A		0.44	0.25	1	0.563333	MLC
Coprococcus_A_catus	0.19	0.76	0.43	0.86	0.56	MLC
Faecalibacterium_prausnitzii_I	0.55	0.64	0.66	0.38	0.5575	MLC
Bacteroides_xylanisolvens	0.44	0.47	0.75	0.57	0.5575	MLC
Faecalibacterium_prausnitzii_D	0.26	0.82	0.57	0.56	0.5525	MLC
Agathobaculum_butyriciproducens	0.11	0.88	0.5	0.72	0.5525	MLC
Eubacterium_G_segne	0.36	0.78	0.4	0.66	0.55	MLC
Dielma_fastidiosa	0.25		0.62	0.78	0.55	MLC
Longicatena_caecimuris		0.49	0.4	0.75	0.546667	MLC
Metalachnospira_sp900553995	0.36	0.72			0.54	MLC
Hominicoprocola_fusiformis	0.44	0.81	0.57	0.33	0.5375	MLC
Agathobaculum_hominis	0.25	0.93		0.43	0.536667	MLC
Prevotella_copri_B		0.77	0.3		0.535	MLC
Fusicatenibacter_saccharivorans	0.48	0.65	0.42	0.59	0.535	MLC
Prevotella_sp900313215				0.53	0.53	MLC
Faecalimonas_phoceensis		0.78		0.28	0.53	MLC
Bacteroides_intestinalis		0.8	0.39	0.4	0.53	MLC
Victivallis_lenta	0.25	0.5	0.83		0.526667	MLC
Bacteroides_salyersiae		0.71	0.2	0.67	0.526667	MLC
Escherichia_coli	0.67	0.59	0.72	0.12	0.525	MLC
Collinsella_aerofaciens_M		0.3	0.75		0.525	MLC
Anaerobutyricum_soehngenii	0.43	0.88	0.2	0.57	0.52	MLC
Neglectibacter_sp._CSJ-5		0.63	0.4		0.515	MLC
Collinsella_sp905205405		0.51			0.51	MLC
Blautia_A_wexlerae	0.2	0.76	0.4	0.68	0.51	MLC
Blautia_A_fusiformis	0.11	0.82	0.61	0.5	0.51	MLC
Roseburia_B_zhanii		0.5			0.5	MLC
Eubacterium_G_sp000435815	0.33	0.67			0.5	MLC
Dysosmobacter_welbionis	0.21	0.59	0.65	0.55	0.5	MLC
Lentihominibacter_faecis	0.23	0.5	0.42	0.83	0.495	MLC
Roseburia_inulinivorans	0.31	0.86	0.46	0.34	0.4925	MLC
Alitiscatomonas_aceti	0	1	0.69	0.28	0.4925	MLC
Vescimonas_coprocola	0.23	0.71	0.69	0.33	0.49	MLC
Haemophilus_D_parainfluenzae_P		0.49			0.49	MLC
Gallintestinimicrobium_propionicum	0.41	0.54	0.8	0.2	0.4875	MLC
Collinsella_sp._CM84Y_54	0.25			0.72	0.485	MLC
Hominicoprocola_sp900317525	0.4	0.75	0.66	0.12	0.4825	MLC
Faecalibacterium_sp._HTF-128	0.43	0.54	0.45	0.5	0.48	MLC
Blautia_A_sp900066335	0.27	0.54		0.61	0.473333	MLC
Vescimonas_cirricatena	0.24	0.93	0.6	0.09	0.465	MLC
Senegalimassilia_anaerobia	0.33	0.6			0.465	MLC
Faecalibacterium_hattorii	0.56	0.33		0.5	0.463333	MLC
Gemmiger_sp900540775	0.25	0.56	0.75	0.29	0.4625	MLC
Clostridium_saudiense		0.46			0.46	MLC
Thomasclavelia_spiroformis	0.4		0.21	0.76	0.456667	MLC
Avimicrobium_caecorum	0.12	0.94	0.31		0.456667	MLC
Ruminococcus_C_sp000437175		0.41		0.5	0.455	MLC
Anaerostipes_amylophilus	0	0.57	0.5	0.75	0.455	MLC
Streptococcus_anginosus		0.4		0.5	0.45	MLC
Coprobacillus_cateniformis		0.5	0.4		0.45	MLC
Anthropogastromicrobium_aceti	0.12	0.81	0.16	0.71	0.45	MLC
Lachnospira_sp000437735	0	0.77	0.42	0.6	0.4475	MLC
Alistipes_excrementigallinarum			0.44		0.44	MLC
Thomasclavelia_ramosa		0.2	0.28	0.82	0.433333	MLC
Adlercreutzia_rubneri	0.22		0.37	0.71	0.433333	MLC
Prevotella_sp900551275				0.43	0.43	MLC
Klebsiella_pneumoniae		0.54	0.75	0	0.43	MLC
Faecalimonas_umbilicata			0.43		0.43	MLC
Bacteroides_congonensis	0.43				0.43	MLC
Ruminococcus_B_gnavus	0.29	0.72	0.33	0.37	0.4275	MLC
Adlercreutzia_equolifaciens	0.33	0.54	0.2	0.63	0.425	MLC
Prevotella_sp002265625				0.42	0.42	MLC
Parasutterella_excrementihominis	0	0.65	0.72	0.31	0.42	MLC
Collinsella_sp003436775		0.42			0.42	MLC
Akkermansia_sp004167605			0.42		0.42	MLC
Faecalibacterium_prausnitzii_E	0.27	0.56			0.415	MLC
Eubacterium_I_ramulus	0.18	0.75	0.4	0.33	0.415	MLC
Bifidobacterium_pseudocatenulatum	0.25	0.74	0.17	0.5	0.415	MLC
Otoolea_saccharolyticum_A		0	0.49	0.75	0.413333	MLC
Dorea_D_hominis	0.18	0.73	0	0.74	0.4125	MLC
Eisenbergiella_porci		0.17	0.64	0.4	0.403333	MLC
Haemophilus_D_parainfluenzae		0.54	0.41	0.25	0.4	MLC
Brotaphodocola_sp003481825		0.4			0.4	MLC
Blautia_A_faecis	0.1	0.65	0.35	0.5	0.4	MLC
Streptococcus_salivarius	0.15	0.82	0.15	0.47	0.3975	MLC
Lawsonibacter_asaccharolyticus	0.35	0.29	0.4	0.55	0.3975	MLC
Vescimonas_fastidiosa	0.29	0.9		0	0.396667	MLC
Hominifimenecus_microfluidus	0.12	0.67			0.395	MLC
Alitiscatomonas_sp900066535	0	0.76	0.36	0.46	0.395	MLC
Collinsella_sp002232035		0.39			0.39	MLC
Dysosmobacter_faecalis	0.08	0.65	0.57	0.25	0.3875	MLC
Faecalibacterium_prausnitzii_F	0.27	0.77	0.25	0.25	0.385	MLC
Enterocloster_sp000431375	0.11	0.71	0.35	0.36	0.3825	MLC
Anaeromassilibacillus_stercoravium	0.23	0.3	0.5	0.5	0.3825	MLC
Hungatella_hathewayi		0.39	0.25	0.5	0.38	MLC
Faecalibacterium_prausnitzii_A	0.29	0.47		0.38	0.38	MLC
Senegalimassilia_faecalis	0	0.75			0.375	MLC
Collinsella_aerofaciens_G	0.22	0.43	0.57	0.28	0.375	MLC
Butyribacter_hominis	0	0.75			0.375	MLC
Akkermansia_massiliensis			0.75	0	0.375	MLC
Blautia_A_difficilis	0	0.57	0.25	0.67	0.3725	MLC
Prevotella_sp022732315				0.37	0.37	MLC
Hominiventricola_filiformis	0	0.59	0.27	0.62	0.37	MLC
Lachnoclostridium_B_ammoniilytica	0.12	0.57	0.09	0.67	0.3625	MLC
Faecalibacterium_sp900758465	0.33	0.15	0.57	0.4	0.3625	MLC
Enterocloster_sp001517625		0.5	0.38	0.2	0.36	MLC
Lentihominibacter_butyrica	0.14	0.5	0	0.79	0.3575	MLC
Holdemania_filiformis	0.1	0.65	0.17	0.5	0.355	MLC
Streptococcus_salivarius_D	0.14	0.76	0.29	0.22	0.3525	MLC
Brotaphodocola_sp003480315	0	0.76	0.2	0.43	0.3475	MLC
Faecalibacillus_faecis	0.14	0.64		0.25	0.343333	MLC
[Clostridium]_scindens				0.34	0.34	MLC
Limivivens_sp900066135		0.46		0.21	0.335	MLC
Collinsella_sp003458415	0.17	0.5			0.335	MLC
Ruthenibacterium_lactatiformans	0.11	0.41	0.35	0.46	0.3325	LLC
Anaerotruncus_colihominis	0.2	0.35	0.28	0.5	0.3325	LLC
Sellimonas_intestinalis			0.16	0.5	0.33	LLC
Dysosmobacter_faecalis_A	0.08	0.41	0.57	0.25	0.3275	LLC
Streptococcus_sp001556435	0.16	0.76	0.2	0.18	0.325	LLC
Enterococcus_faecalis		0.25		0.4	0.325	LLC
Otoolea_symbiosa		0.25	0.22	0.5	0.323333	LLC
Lawsonibacter_A_hominis	0.2	0.34	0.4		0.313333	LLC
Hungatella_effluvii		0.36	0.21	0.37	0.313333	LLC
Fimivivens_hominis	0	0.17	0.75		0.306667	LLC
Veillonella_parvula_A	0.2	0.4	0.17	0.45	0.305	LLC
Streptococcus_vestibularis		0.18		0.43	0.305	LLC
Flavonifractor_plautii	0.06	0.53	0.25	0.38	0.305	LLC
Collinsella_sp934865005		0.3			0.3	LLC
Suilimivivens_aceti	0.11	0.59	0.29	0.2	0.2975	LLC
Negativibacillus_massiliensis	0	0.51	0.37		0.293333	LLC
Agathobaculum_ammoniilyticum	0	0.27	0.22	0.66	0.2875	LLC
Brotaphodocola_sp003478505	0	0.67	0.11	0.33	0.2775	LLC
Eubacterium_I_ramulus_A		0.34		0.2	0.27	LLC
Enterococcus_B_faecium				0.27	0.27	LLC
Enterocloster_pacaense		0.22	0.21	0.38	0.27	LLC
Veillonella_hominis		0.22	0.2	0.37	0.263333	LLC
Limivivens_faecihominis	0	0.46	0.16	0.43	0.2625	LLC
Enterocloster_bolteae	0	0.33	0.25	0.46	0.26	LLC
Faecousia_sp018918045	0.14	0.43		0.2	0.256667	LLC
Turicibacter_sanguinis		0.25			0.25	LLC
Phocaeicola_coprophilus			0.25		0.25	LLC
Haemophilus_D_sp927911595			0.5	0	0.25	LLC
Collinsella_sp900551305			0.25		0.25	LLC
Collinsella_sp003439125		0.3		0.2	0.25	LLC
Clostridium_disporicum		0.1		0.4	0.25	LLC
Blautia_A_acetigignens	0.25	0.5		0	0.25	LLC
Eisenbergiella_tayi	0	0.42	0.31		0.243333	LLC
Clostridium_AQ_innocuum		0.23	0.14	0.36	0.243333	LLC
Merdimmobilis_hominis	0	0.28	0.08	0.6	0.24	LLC
Brotaphodocola_catenula	0.24				0.24	LLC
Blautia_obeum		0.34	0.14		0.24	LLC
Streptococcus_caecimuris	0	0.31	0.14	0.49	0.235	LLC
Faecalibacterium_sp003449675	0	0.47			0.235	LLC
Turicibacter_bilis		0.45	0.25	0	0.233333	LLC
Streptococcus_parasanguinis_I	0.08	0.34	0.15	0.36	0.2325	LLC
Streptococcus_ilei		0.23			0.23	LLC
Blautia_A_intestinalis	0	0.4		0.29	0.23	LLC
Streptococcus_parasanguinis	0.07	0.35	0.13	0.36	0.2275	LLC
Veillonella_parvula	0.12	0.37	0.1	0.31	0.225	LLC
Lawsonibacter_faecis	0.07	0.53	0.17	0.11	0.22	LLC
Eggerthella_lenta	0	0.23	0.19	0.46	0.22	LLC
Lawsonibacter_pullicola	0	0.33	0.14	0.4	0.2175	LLC
Hydrogeniiclostridium_mannosilyticum	0	0.38	0.26		0.213333	LLC
Lacticaseibacillus_rhamnosus				0.21	0.21	LLC
Butyricimonas_paravirosa		0.42		0	0.21	LLC
Blautia_A_sp000436615	0	0.46		0.16	0.206667	LLC
Acutalibacter_stercoravium	0		0.41		0.205	LLC
Guopingia_tenuis	0	0.2	0.37	0.24	0.2025	LLC
Veillonella_dispar		0.2			0.2	LLC
Haemophilus_D_parainfluenzae_M		0.2			0.2	LLC
Enterobacter_roggenkampii		0.2			0.2	LLC
Blautia_hansenii			0.2		0.2	LLC
Intestinimonas_butyriciproducens	0	0.22	0.23	0.34	0.1975	LLC
Enterocloster_lavalensis		0	0.09	0.49	0.193333	LLC
Streptococcus_thermophilus	0.12	0.5	0	0.15	0.1925	LLC
Lawsonibacter_aceti	0	0.38	0.11	0.28	0.1925	LLC
Blautia_luti	0	0.38		0.17	0.183333	LLC
Streptococcus_parasanguinis_F	0	0.1	0.17	0.45	0.18	LLC
Lawsonibacter_sp900545895		0.36	0		0.18	LLC
Haemophilus_D_sp014931275		0.18			0.18	LLC
Scatomonas_hejianensis	0	0.2	0	0.51	0.1775	LLC
Blautia_A_sp900120195	0	0.38	0	0.33	0.1775	LLC
Gemmiger_sp900554145	0.06	0.19		0.28	0.176667	LLC
Enterocloster_asparagiformis		0.25	0.11	0.16	0.173333	LLC
Blautia_A_sp900548245	0.27		0.25	0	0.173333	LLC
Prevotella_rara			0.17		0.17	LLC
Klebsiella_quasipneumoniae		0.17			0.17	LLC
Enterocloster_citroniae		0.5	0	0	0.166667	LLC
Clostridium_lentum		0.09		0.24	0.165	LLC
Blautia_A_ammoniilytica	0	0.22	0.14	0.29	0.1625	LLC
Dysosmobacter_avistercoris	0.08	0.06	0.5	0	0.16	LLC
Laedolimicola_ammoniilytica	0	0.35	0	0.28	0.1575	LLC
Intestinibacter_bartlettii		0.26	0.2	0	0.153333	LLC
Veillonella_atypica	0	0.23	0.37	0	0.15	LLC
Intestinibacter_sp900540355		0.3		0	0.15	LLC
Enterobacter_kobei		0.15			0.15	LLC
Gordonibacter_urolithinfaciens	0.33		0	0.11	0.146667	LLC
Mediterraneibacter_A_butyricigenes	0	0.13	0	0.43	0.14	LLC
Citrobacter_freundii		0.14			0.14	LLC
Veillonella_nakazawae	0.14		0.25	0	0.13	LLC
Blautia_A_sp900066205	0.25			0	0.125	LLC
Intestinimonas_massiliensis	0	0.14	0.18	0.14	0.115	LLC
Haemophilus_D_sp001811025		0.11			0.11	LLC
Dysosmobacter_valericigenes_B	0	0.27	0	0.17	0.11	LLC
Lawsonibacter_sp000177015		0	0.2		0.1	LLC
Romboutsia_timonensis	0	0.32	0	0	0.08	LLC
Gordonibacter_pamelaeae		0.16	0		0.08	LLC
Streptococcus_sp900766505	0	0.1	0	0.2	0.075	LLC
Dysosmobacter_valericigenes_A	0	0.28	0	0	0.07	LLC
Flavonifractor_avistercoris	0.09	0.11		0	0.0666667	LLC
Pseudoflavonifractor_A_gallinarum		0.19	0	0	0.0633333	LLC
Lactococcus_lactis			0	0.11	0.055	LLC
Sarcina_perfringens		0.09		0	0.045	LLC
Faecalibacterium_prausnitzii_J	0	0.1	0		0.0333333	LLC
Streptococcus_sp001813105		0			0	LLC
Lactococcus_cremoris				0	0	LLC
Klebsiella_variicola		0		0	0	LLC
Klebsiella_oxytoca				0	0	LLC
Haemophilus_D_parainfluenzae_R			0		0	LLC
Haemophilus_D_parainfluenzae_K		0			0	LLC
Enterobacter_hormaechei_B		0			0	LLC
Cutibacterium_acnes	0				0	LLC
Citrobacter_portucalensis		0			0	LLC
总计	0.3772	0.626636	0.446087	0.497131	0.500272	MLC

### Sheet: HLC_一致性_候选菌株
Prefix	IBS	LUAD	MEL	rCDI	总计	type	108株菌中的数据	P-value
Alistipes_A_hominis	0.88	0.93	1	1	0.9525	HLC	Alistipes_A_hominis	0.013895467183574484
Alistipes_communis	0.87	0.87	0.9	1	0.91	HLC	Alistipes_communis	6.384753236921004e-05
Butyribacter_intestini		0.89			0.89	HLC	Butyribacter_intestini	0.0018692368121646652
Sutterella_wadsworthensis_A	0.71	1		0.87	0.86	HLC	Sutterella_wadsworthensis_A	0.0028280474965183267
Alistipes_putredinis	0.9	0.82	0.8	0.86	0.845	HLC	Alistipes_putredinis	0.006841156070846566
Odoribacter_splanchnicus	0.85	0.82	0.67	1	0.835	HLC	Odoribacter_splanchnicus	0.0003286159247407605
Bacteroides_caccae	0.82	1	0.65		0.823333	HLC	Bacteroides_caccae	0.018212687934056504
Parabacteroides_merdae	0.85	0.86	0.75		0.82	HLC	Parabacteroides_merdae	0.0050631818546771346
Barnesiella_intestinihominis	1	0.87	0.55	0.86	0.82	HLC	Barnesiella_intestinihominis	0.0037133749954452178
Roseburia_hominis	0.62	0.88	0.76	1	0.815	HLC	Roseburia_hominis	0.003000577218285505
Phocaeicola_dorei	0.65	0.81	0.8	1	0.815	HLC	Phocaeicola_dorei	0.005585938790724554
Alistipes_shahii	0.89	0.94	0.63	0.8	0.815	HLC	Alistipes_shahii	0.0011006016638043237
Gemmiger_qucibialis	0.74	0.88	0.73	0.89	0.81	HLC	Gemmiger_qucibialis	0.00244162193536257
Eubacterium_G_ventriosum	0.77	0.93	0.7		0.8	HLC	Eubacterium_G_ventriosum	0.047528224336133906
Alistipes_onderdonkii	0.9	0.87	0.68	0.75	0.8	HLC	Alistipes_onderdonkii	0.0003040532512488259
Bacteroides_faecis	0.94	0.84	0.58		0.786667	HLC	Bacteroides_faecis	0.03275910273922411
Mediterraneibacter_torques	0.53	1	0.89	0.67	0.7725	HLC	Mediterraneibacter_torques	0.025703162201133
Bacteroides_eggerthii	1	0.91	0.17	1	0.77	HLC	Bacteroides_eggerthii	0.04401506370237229
Alistipes_A_indistinctus	0.72	0.74	0.75	0.87	0.77	HLC	Alistipes_A_indistinctus	0.010667633504055418
Faecalibacterium_prausnitzii	0.68	1	0.76	0.63	0.7675	HLC	Faecalibacterium_prausnitzii	0.012377467495923056
Collinsella_aerofaciens	0.65	0.81	0.87	0.63	0.74	HLC	Collinsella_aerofaciens	0.006602911310614079
Phocaeicola_massiliensis	0.89	0.9	0.41	0.74	0.735	HLC	Phocaeicola_massiliensis	0.032002830426519635
Bacteroides_uniformis	0.5	0.94	0.95	0.55	0.735	HLC	Bacteroides_uniformis	0.01473229791829056
Faecalibacterium_duncaniae	0.61	0.88	0.71	0.73	0.7325	HLC	Faecalibacterium_duncaniae	0.03889799897402879
Phocaeicola_vulgatus	0.63	0.94	0.85	0.47	0.7225	HLC	Phocaeicola_vulgatus	0.006356694752748582
Otoolea_fessa	0.41	0.88	0.7	0.89	0.72	HLC	Otoolea_fessa	0.0015357890312103217
Mediterraneibacter_faecis	0.61	0.87	0.73	0.67	0.72	HLC	Mediterraneibacter_faecis	0.024229367075837005
Mediterraneibacter_lactaris	0.64	0.93	0.57		0.713333	HLC	Mediterraneibacter_lactaris	0.007371255903120266
Bacteroides_nordii	0.53	0.61	1		0.713333	HLC	Bacteroides_nordii	0.04537068581713488
Lachnospira_eligens_A	0.47	1	0.66	0.71	0.71	HLC	Lachnospira_eligens_A	0.02675580461684124
Ellagibacter_isourolithinifaciens	0.67	0.75			0.71	HLC	Ellagibacter_isourolithinifaciens	0.03679020338103978
Hominilimicola_fabiformis	0.5	0.76	0.67	0.86	0.6975	HLC	Hominilimicola_fabiformis	0.008258743342460906
Agathobacter_faecis	0.7	0.94	0.69	0.45	0.695	HLC	Agathobacter_faecis	0.012960094692402668
Faecalibacterium_duncaniae_new	0.67	0.82	0.64	0.64	0.6925	HLC	Faecalibacterium_duncaniae_new	0.03068716712204278
Alistipes_senegalensis	0.87	0.72	0.89	0.29	0.6925	HLC	Alistipes_senegalensis	1.5250566056668191e-06
Coprobacter_fastidiosus	0.38	1			0.69	HLC	Coprobacter_fastidiosus	0.010213147556001223
Acetatifactor_intestinalis	0.54	0.94	0.62	0.66	0.69	HLC	Acetatifactor_intestinalis	0.0017871347424339712
Eubacterium_F_sp003491505	0.78	0.89	0.39		0.686667	HLC	Eubacterium_F_sp003491505	0.018867931627549406
Blautia_wexlerae		0.87	0.33	0.83	0.676667	HLC	Blautia_wexlerae	0.00464878957572723

### Sheet: Sheet1
Alistipes_senegalensis	1.5250566056668191e-06
Alistipes_communis	6.384753236921004e-05
Alistipes_onderdonkii	0.0003040532512488259
Metalachnospira_sp900553995	0.0003088906976522754
Gemmiger_sp900540775	0.00032573198722607444
Odoribacter_splanchnicus	0.0003286159247407605
Eubacterium_I_ramulus	0.0008259926052978095
Vescimonas_coprocola	0.0009274909032959133
Faecalibacillus_intestinalis	0.0009385837141160369
Alistipes_shahii	0.0011006016638043237
Otoolea_fessa	0.0015357890312103217
Acetatifactor_intestinalis	0.0017871347424339712
Butyribacter_intestini	0.0018692368121646652
Bifidobacterium_longum	0.0019461945363656863
Avimicrobium_caecorum	0.0021189300645496623
Blautia_A_wexlerae	0.0024385267390957255
Gemmiger_qucibialis	0.00244162193536257
Eubacterium_G_sp000435815	0.0025048384475646612
Sutterella_wadsworthensis_A	0.0028280474965183267
Roseburia_hominis	0.003000577218285505
Hominicoprocola_fusiformis	0.0031863826745518464
Barnesiella_intestinihominis	0.0037133749954452178
Dysosmobacter_faecalis	0.0038392912706255444
Dorea_A_amylophila	0.004030708456576715
Bacteroides_ovatus	0.004347775542496102
Agathobaculum_ammoniilyticum	0.004476118899568116
Blautia_wexlerae	0.00464878957572723
Faecalibacterium_prausnitzii_D	0.004765652905267537
Parabacteroides_merdae	0.0050631818546771346
Phocaeicola_dorei	0.005585938790724554
Dorea_A_longicatena	0.005949116542780852
Phocaeicola_vulgatus	0.006356694752748582
Enterocloster_sp000431375	0.006447955345224243
Blautia_A_faecis	0.006470560990184948
Collinsella_aerofaciens	0.006602911310614079
Alistipes_putredinis	0.006841156070846566
Gallintestinimicrobium_propionicum	0.006984939484493302
Mediterraneibacter_lactaris	0.007371255903120266
Hominilimicola_fabiformis	0.008258743342460906
Vescimonas_cirricatena	0.008735259836716969
Ruthenibacterium_lactatiformans	0.009762796225515569
Coprobacter_fastidiosus	0.010213147556001223
Alistipes_A_indistinctus	0.010667633504055418
Agathobaculum_hominis	0.010691588334125535
Scatomonas_hejianensis	0.010907955148547033
Brotaphodocola_sp003478505	0.011603459268359706
Faecalibacterium_prausnitzii	0.012377467495923056
Agathobacter_faecis	0.012960094692402668
Alistipes_A_hominis	0.013895467183574484
Negativibacillus_massiliensis	0.014166370545060647
Bacteroides_uniformis	0.01473229791829056
Blautia_A_sp900066335	0.015652170684956057
Faecalibacterium_longum	0.01605510820978362
Hominicoprocola_sp900317525	0.016784515851218984
Streptococcus_salivarius_D	0.0168170660042547
Lentihominibacter_faecis	0.01745980998268226
Lachnospira_sp003451515	0.01777593979174852
Dorea_formicigenerans	0.017979252997336048
Bacteroides_caccae	0.018212687934056504
Streptococcus_salivarius	0.018337663427485107
Eubacterium_F_sp003491505	0.018867931627549406
Holdemania_filiformis	0.019049655676839583
Senegalimassilia_anaerobia	0.020840735411723266
Escherichia_coli	0.02124784720696371
Clostridium_lentum	0.021481130660283787
Faecalibacterium_prausnitzii_F	0.021595996054793676
Flavonifractor_plautii	0.022035302986218808
Brotaphodocola_catenula	0.022411269203211015
Mediterraneibacter_faecis	0.024229367075837005
Enterocloster_lavalensis	0.024569512805888927
Faecalibacterium_sp._HTF-128	0.025320629344004475
Gordonibacter_urolithinfaciens	0.025450498935235766
Mediterraneibacter_torques	0.025703162201133
Lachnospira_eligens_A	0.02675580461684124
Bifidobacterium_adolescentis	0.027882136049859896
Lentihominibacter_butyrica	0.028449757651230922
Anaerostipes_amylophilus	0.02926804783003145
Lawsonibacter_sp000177015	0.029800480910292415
Blautia_A_sp900548245	0.030491374277227368
Faecalibacterium_duncaniae_new	0.03068716712204278
Collinsella_aerofaciens_G	0.03141726817916235
Phocaeicola_massiliensis	0.032002830426519635
Bacteroides_faecis	0.03275910273922411
Thomasclavelia_ramosa	0.03288769679224257
Romboutsia_timonensis	0.03294036239893372
Lawsonibacter_A_hominis	0.03305239797916837
Agathobaculum_butyriciproducens	0.03385289789621415
Streptococcus_parasanguinis	0.034077266496952086
Dysosmobacter_welbionis	0.03438552038030007
Vescimonas_fastidiosa	0.03462593366533695
Lawsonibacter_faecis	0.03481695376915328
Collinsella_sp003458415	0.03572796740172579
Laedolimicola_ammoniilytica	0.03664976310326151
Ellagibacter_isourolithinifaciens	0.03679020338103978
Roseburia_inulinivorans	0.03757340899206729
Klebsiella_variicola	0.0379318803926626
Faecalibacterium_duncaniae	0.03889799897402879
Intestinimonas_butyriciproducens	0.03959172224292218
Cutibacterium_acnes	0.04210982896890503
Streptococcus_parasanguinis_I	0.04289386056731492
Brotaphodocola_sp003481825	0.04380259648458518
Bacteroides_eggerthii	0.04401506370237229
Enterococcus_B_faecium	0.04491825305768027
Bacteroides_nordii	0.04537068581713488
Eubacterium_G_segne	0.04700081999165784
Intestinibacter_bartlettii	0.04749164709154807
Eubacterium_G_ventriosum	0.047528224336133906
Guopingia_tenuis	0.0484376067706449
Pseudoflavonifractor_A_gallinarum	0.04864237089452261
