## Supplemental Table 3 for "Strain-Level Genetic Heterogeneity and Colonization Dynamics Drive Microbiome Therapeutic Efficacy"

### Sheet: Table S2
Table S2. The bacterial species included in the simulation or predicted by some pipelines.
species name#	accession ID	Simulation	Predicted species
			Kraken2	MetaPhlAn4	StrTrak
Streptococcus uberis	STR_CA4044AA_AS	1	1	1	1
Streptococcus gallolyticus	STR_CA5218AA_AS	1	1	1	1
Streptococcus mutans	STR_CA3667AA_AS	1	1	1	1
Streptococcus dysgalactiae	STR_CA2974AA_AS	1	1	1	1
Streptococcus suis	STR_CA4043AA_AS	1	1	1	1
Streptococcus porcinus	STR_BA2122AA_AS	1	1	1	1
Streptococcus merionis	STR_CA4160AA_AS	1	1	1	1
Streptococcus respiraculi	STR_CA3287AA_AS	1	1	1	1
Streptococcus sobrinus	STR_CA3623AA_AS	1	1	1	1
Streptococcus chenjunshii	STR_CA3642AA_AS	1	0	1	1
Streptococcus pluranimalium	STR_CA3448AA_AS	1	1	1	1
Streptococcus vestibularis	STR_CA2987AA_AS	1	0	0	1
Streptococcus sanguinis	STR_CA3518AA_AS	1	1	1	1
Streptococcus troglodytae	STR_CA4144AA_AS	1	0	0	1
Streptococcus pyogenes	STR_AA6691AA_AS	1	1	1	1
Streptococcus hyovaginalis /acidominimus	STR_CA4159AA_AS	1	1	1	1
Streptococcus oralis	STR_CA4132AA_AS	1	1	1	1
Streptococcus intermedius	STR_CA4141AA_AS	1	1	1	1
Streptococcus equinus	STR_AA6726AA_AS	1	1	0	1
Streptococcus ruminantium	STR_AA6610AA_AS	1	1	1	1
Streptococcus canis	STR_AA6729AA_AS	1	0	0	1
Streptococcus thermophilus	STR_AA6398AA_AS	1	1	1	1
Streptococcus cristatus	STR_CA3473AA_AS	1	1	1	1
Streptococcus ferus	STR_CA3540AA_AS	1	1	1	1
Streptococcus ratti/ursoris	STR_CA2968AA_AS	1	0	1	1
Streptococcus himalayensis	STR_CA5714AA_AS	1	1	1	1
Streptococcus equi	STR_CA2975AA_AS	1	1	1	1
Streptococcus pseudoporcinus	STR_CA2970AA_AS	1	0	0	1
Streptococcus australis	STR_CA3559AA_AS	1	1	1	1
Streptococcus lutetiensis	/	0	1	1	0
Streptococcus sp. Z15	/	0	1	0	0
Streptococcus anginosus	/	0	1	0	0
Streptococcus constellatus	/	0	1	0	0
Streptococcus salivarius	/	0	1	0	0
Streptococcus infantarius	/	0	1	0	0
Streptococcus agalactiae	/	0	1	0	0
Streptococcus pasteurianus	/	0	1	0	0
Streptococcus sp. FDAARGOS_192	/	0	1	0	0
Streptococcus mitis	/	0	1	0	0
Streptococcus pneumoniae	/	0	1	0	0
Streptococcus iniae	/	0	1	0	0
Streptococcus parauberis	/	0	1	0	0
Streptococcus parasanguinis	/	0	1	0	0
Streptococcus gordonii	/	0	1	0	0
Streptococcus macedonicus	/	0	1	0	0
Streptococcus halotolerans	/	0	1	0	0
Streptococcus sp. oral taxon 431	/	0	1	0	0
Streptococcus pantholopis	/	0	1	0	0
Streptococcus sp. NPS 308	/	0	1	0	0
Streptococcus marmotae	/	0	1	0	0
Streptococcus sp. I-G2	/	0	1	0	0
Streptococcus sp. A12	/	0	1	0	0
Streptococcus sp. I-P16	/	0	1	0	0
Streptococcus pseudopneumoniae	/	0	1	0	0
Streptococcus sp. oral taxon 064	/	0	1	0	0
Streptococcus sp. 'group B'	/	0	1	0	0
Lactococcus lactis	/	0	1	0	0
Lactococcus garvieae	/	0	1	0	0
Lactococcus piscium	/	0	1	0	0
Lactococcus raffinolactis	/	0	1	0	0
Aerococcus urinae	/	0	1	0	0
Aerococcaceae bacterium ZY16052	/	0	1	0	0
Lactobacillus salivarius	/	0	1	0	0
Lactobacillus fuchuensis	/	0	1	0	0
Lactobacillus backii	/	0	1	0	0
Lactobacillus jensenii	/	0	1	0	0
Lactobacillus bombi	/	0	1	0	0
Lactobacillus kefiranofaciens	/	0	1	0	0
Lactobacillus rhamnosus	/	0	1	0	0
Enterococcus faecium	/	0	1	0	0
Enterococcus sp. FDAARGOS_375	/	0	1	0	0
Enterococcus gilvus	/	0	1	0	0
Enterococcus faecalis	/	0	1	0	0
Enterococcus durans	/	0	1	0	0
Enterococcus wangshanyuanii	/	0	1	0	0
Enterococcus mundtii	/	0	1	0	0
Weissella ceti	/	0	1	0	0
Gemella sp. ND 6198	/	0	1	0	0
Gemella sp. oral taxon 928	/	0	1	0	0
Gemella morbillorum	/	0	1	0	0
Bacillus thuringiensis	/	0	1	0	0
Bacillus anthracis	/	0	1	0	0
Bacillus amyloliquefaciens	/	0	1	0	0
Bacillus altitudinis	/	0	1	0	0
Lysinibacillus fusiformis	/	0	1	0	0
Anoxybacillus kamchatkensis	/	0	1	0	0
Amphibacillus xylanus	/	0	1	0	0
Staphylococcus capitis	/	0	1	0	0
Staphylococcus aureus	/	0	1	0	0
Staphylococcus epidermidis	/	0	1	0	0
Solibacillus sp. R5-41	/	0	1	0	0
Listeria ivanovii	/	0	1	0	0
Listeria monocytogenes	/	0	1	0	0
Clostridioides difficile	/	0	1	0	0
Peptostreptococcaceae bacterium oral taxon 929	/	0	1	0	0
Filifactor alocis	/	0	1	0	0
Lachnospiraceae bacterium oral taxon 500	/	0	1	0	0
Anaerostipes hadrus	/	0	1	0	0
Lachnoanaerobaculum umeaense	/	0	1	0	0
Mogibacterium pumilum	/	0	1	0	0
Mogibacterium diversum	/	0	1	0	0
[Eubacterium] sulci	/	0	1	0	0
Fastidiosipila sanguinis	/	0	1	0	0
Mageeibacillus indolicus	/	0	1	0	0
Clostridium botulinum	/	0	1	0	0
Alkaliphilus metalliredigens	/	0	1	0	0
[Eubacterium] cellulosolvens	/	0	1	0	0
Ruminococcus bicirculans	/	0	1	0	0
Anaerococcus mediterraneensis	/	0	1	0	0
Anaerococcus prevotii	/	0	1	0	0
Finegoldia magna	/	0	1	0	0
Parvimonas micra	/	0	1	0	0
Murdochiella vaginalis	/	0	1	0	0
[Clostridium] ultunense	/	0	1	0	0
Ezakiella massiliensis	/	0	1	0	0
Erysipelothrix rhusiopathiae	/	0	1	0	0
Mycoplasma bovigenitalium	/	0	1	0	0
Planktothrix agardhii	/	0	1	0	0
Psychrobacter sp. P11G3	/	0	1	0	0
Salmonella enterica	/	0	1	0	0
Campylobacter concisus	/	0	1	0	0
Treponema sp. OMZ 838	/	0	1	0	0
Homo sapiens	/	0	1	0	0
Note:"1" - present; "0" - absent. # - Species in bold black are those included in the simulation
